# Impact of Discoordinated Care on Healthcare Utilization and Survival in Stage IV Non-Small Cell Lung Cancer Patients

**DOI:** 10.1101/2020.12.28.20248904

**Authors:** Samuel P Heilbroner, Eric P Xanthopoulos, Mark A Hoffman, Donna Buono, Ben Y Durkee, Michael Corradetti, Tony JC Wang, Jason D Wright, Alfred I Neugut, Dawn L Hershman, Nicholas C Rohs, Simon K Cheng

## Abstract

**Background:** Cancer patients’ treatment is often dispersed across multiple physician communities that may not exchange information. We measured the association between this type of discoordinated care and healthcare utilization, cost, and mortality in stage IV non-small cell lung cancer (NSCLC).

**Methods:** Stage IV NSCLC patients ≥65 years were identified from the Surveillance, Epidemiology, and End Results database attached to Medicare claims. A discoordinated care subgroup was selected using a novel index that approximated how many physician communities each patient encountered. Communities were defined by (1) using claims data to create a nationwide social network of healthcare providers and then (2) dividing that network into communities using cluster label propagation. Associations between discoordinated care and overall survival (OS), cancer-specific survival (CSS), hospitalizations, the burden of diagnostic imaging, and cost were assessed.

**Results:** Of the 11,417 patients in our cohort, 5,855 received discoordinated care. Discoordination was associated with younger age, higher socioeconomic status, higher physician density, and lack of a home health aide. Discoordinated care was associated with improved OS and CSS (HR = 0.92, 95% CI 0.88 - 0.95 for OS). However, discoordinated patients also received 32% more MRIs (p = 0.007) and paid $494.02 more for imaging (p = 0.004). There was no association with other kinds of imaging, rates of hospitalization, or other healthcare costs, including total cost.

**Conclusions:** Discoordinated care was associated with additional MRIs, but also improved survival. The reason is unclear, but discoordinated patients may be seeking the best care at the expense of continuity.

**Key Points:** *Question:* How does dispersing healthcare across multiple physician communities impact healthcare utilization and survival in patients with advanced stage non-small cell lung cancer?

*Findings:* In this retrospective cohort study, we found that discoordinated care was associated with increased utilization of MRIs and total cost of imaging. Surprisingly, it was also associated with improved survival.

*Meaning:* Cancer patients with dispersed healthcare may be seeking care through a tertiary care center or clinical trial. This may lead to increased healthcare utilization but also improved survival.
