## Appendix 2 for "Impact of Discoordinated Care on Healthcare Utilization and Survival in Stage IV Non-Small Cell Lung Cancer Patients"

### Sheet: sensitivity_analysis_summary
Parameters					Results
Continuous.LB	Continuous.UB	Discontinuous.LB	Discontinuous.UB	Time.Varying	Radiation Cost - All Patients	Chemotherapy Cost - All Patients	Imaging Cost - All Patients	Hospital Cost - All Patients	Total Cost - All Patients	PET Scans - All Patients	MRI Scans - All Patients	CT Scans - All Patients	Bone Scans - All Patients	Nuclear Medicine Scans - All Patients	Radiographs - All Patients	Ultrasounds - All Patients	Hospitilizations - All Patients	Overall Survival - All Patients	Cancer-specific Survival - All Patients	Overall Survival - Matched	Cancer-specific Survival - Matched	Radiation Cost - Matched	Chemotherapy Cost - Matched	Imaging Cost - Matched	Hospital Cost - Matched	Total Cost - Matched	PET Scans - Matched	MRI Scans - Matched	CT Scans - Matched	Bone Scans - Matched	Nuclear Medicine Scans - Matched	Radiographs - Matched	Ultrasounds - Matched	Hospitilizations - Matched
0.5	1	0	0.5	FALSE	0.343	0.015	0.001	0.001	0.155	0.413	0.002	0.073	0.425	0.098	0.01	0.05	0.04	0.001	0.001	0.0453	0.015	0.32	0.062	0.001	0.002	0.06	0.173	0.006	0.036	0.5	0.128	0.001	0.091	0.013
0.5	1	0	0.5	TRUE	0.435	0.122	0.023	0.199	0.405	0.158	0.046	0.055	0.356	0.296	0.393	0.142	0.416					0.41	0.116	0.131	0.223	0.345	0.169	0.218	0.089	1	0.181	0.289	0.171	0.408
0.6	0.9	0	0.6	FALSE	0.468	0.078	0.004	0.058	0.332	0.256	0.063	0.036	0.343	0.463	0.019	0.319	0.108	0.0148	0.1056	0.0633	0.2222	0.463	0.094	0.002	0.034	0.19	0.45	0.063	0.028	0.384	0.385	0.004	0.229	0.039
0.6	0.9	0	0.6	TRUE	0.431	0.216	0.077	0.362	0.324	0.091	0.165	0.073	0.345	0.502	0.254	0.365	0.454					0.503	0.183	0.074	0.234	0.365	0.121	0.234	0.115	0.194	0.427	0.126	0.397	0.401
0.63	1	0	0.63	FALSE	0.264	0.009	0.001	0.001	0.07	0.48	0.001	0.018	0.447	0.139	0.001	0.027	0.005	0.001	0.001	0.00195	0.01391	0.203	0.065	0.001	0.004	0.038	0.486	0.004	0.012	0.371	0.103	0.001	0.017	0.005
0.63	1	0	0.63	TRUE	0.214	0.21	0.003	0.069	0.259	0.258	0.008	0.016	0.456	0.389	0.1	0.137	0.274					0.08	0.212	0.01	0.097	0.389	0.222	0.021	0.009	0.433	0.329	0.096	0.229	0.196
0.7	0.9	0	0.5	FALSE	0.325	0.072	0.006	0.036	0.245	0.367	0.022	0.067	0.458	0.221	0.052	0.284	0.111	0.0245	0.046	0.1965	0.2503	0.301	0.103	0.005	0.036	0.215	0.432	0.032	0.02	0.404	0.22	0.028	0.397	0.042
0.7	0.9	0	0.5	TRUE	0.314	0.183	0.08	0.309	0.316	0.176	0.145	0.087	0.463	0.248	0.433	0.207	0.468					0.289	0.152	0.09	0.276	0.328	0.292	0.138	0.16	0.364	0.275	0.348	0.207	0.473
0.9	1	0	0.5	FALSE	0.288	0.006	0.001	0.001	0.111	0.461	0.001	0.046	0.414	0.046	0.002	0.024	0.023	0.001	0.001	0.001	0.001	0.176	0.03	0.001	0.001	0.091	0.063	0.003	0.035	0.371	0.01	0.007	0.048	0.009
0.9	1	0	0.5	TRUE	0.452	0.172	0.007	0.127	0.418	0.238	0.013	0.036	0.298	0.334	0.258	0.1	0.336					0.389	0.126	0.034	0.19	0.452	0.24	0.083	0.053	0.259	0.114	0.196	0.13	0.336
0.9	1	0	0.6	FALSE	0.253	0.008	0.001	0.001	0.089	0.436	0.001	0.012	0.458	0.053	0.001	0.013	0.015	0.001	0.001	0.0686	0.0481	0.104	0.014	0.001	0.001	0.025	0.11	0.001	0.001	0.422	0.097	0.001	0.009	0.001
0.9	1	0	0.6	TRUE	0.208	0.289	0.001	0.097	0.23	0.23	0.004	0.01	0.353	0.472	0.081	0.102	0.209					0.18	0.311	0.001	0.089	0.28	0.346	0.015	0.017	0.333	0.268	0.044	0.233	0.179
0.931034	1	0	0.931034	FALSE	0.244	0.01	0.001	0.001	0.047	0.245	0.001	0.072	0.232	0.034	0.001	0.002	0.018	0.001	0.001	0.001	0.001	0.152	0.002	0.001	0.001	0.1	0.17	0.001	0.034	0.341	0.024	0.001	0.023	0.006
0.931034	1	0	0.931034	TRUE	0.12	0.424	0.001	0.075	0.118	0.452	0.001	0.045	0.055	0.442	0.126	0.115	0.185					0.455	0.166	0.004	0.134	0.479	0.399	0.007	0.14	0.106	0.406	0.066	0.437	0.185
0.95	1	0	0.6	FALSE	0.331	0.003	0.001	0.001	0.065	0.392	0.001	0.005	0.367	0.032	0.001	0.004	0.002	0.001	0.001	0.001	0.00112	0.109	0.003	0.001	0.001	0.06	0.471	0.001	0.003	0.451	0.036	0.001	0.017	0.001
0.95	1	0	0.6	FALSE	0.331	0.003	0.001	0.001	0.065	0.392	0.001	0.005	0.367	0.032	0.001	0.004	0.002					0.109	0.003	0.001	0.001	0.06	0.471	0.001	0.003	0.451	0.036	0.001	0.017	0.001
0.95	1	0	0.6	TRUE	0.229	0.256	0.001	0.07	0.206	0.264	0.002	0.011	0.232	0.451	0.077	0.137	0.178	0.001	0.001	0.0189	0.0126	0.201	0.324	0.002	0.072	0.255	0.418	0.001	0.001	0.286	0.284	0.029	0.158	0.193
0.95	1	0	0.6	TRUE	0.229	0.256	0.001	0.07	0.206	0.264	0.002	0.011	0.232	0.451	0.077	0.137	0.178					0.201	0.324	0.002	0.072	0.255	0.418	0.001	0.001	0.286	0.284	0.029	0.158	0.193
* grid show p-values for separate sensitivity analyses
** Red highlight = p < 0.05
UB = upper bound
LB = lower bound
Time Varying: FALSE means outcome measure during same time window as continuity of care. TRUE means outcome measured in the 6 months after continuity was measured.
